# Early Detection of CAR-T-Associated Neurotoxicity via Cytokine Monitoring in Serum

**DOI:** 10.64898/2026.03.03.26347491

**Authors:** Amit Parizat, Onit Alalouf, Danielle Sapir, Nivin Shibli, Ruth Perets, Dvir Aran, Ofrat Beyar Katz, Yoav Shechtman

## Abstract

Immune effector cell-associated neurotoxicity syndrome (ICANS) is a common and life-threatening complication of chimeric antigen receptor (CAR) T-cell therapy, with early detection being critical for timely intervention and improved outcomes. Cytokines such as interleukin-6 (IL-6) are key mediators of the inflammatory cascade underlying ICANS pathogenesis, but prospective clinical evidence for their predictive value is limited. Here we quantify IL-6 levels in a prospective cohort of 40 CAR-T patients (270 serum samples), using a simple in-house microfluidic bead immunoassay. IL-6 levels measured by our assay were significantly associated with ICANS onset. Specifically, each ∼3.4-fold increase in IL-6 levels was linked to a 74% increase in the odds of developing ICANS the following day, independent of other clinical variables. Overall, we show the prognostic value of IL-6 for next-day ICANS, demonstrate the potential of frequent cytokine measurement to guide CAR-T patient management, and develop a simple experimental method to perform such monitoring.

---

Chimeric antigen receptor (CAR) T-cell therapy has revolutionized the treatment of hematological malignancies such as B-cell lymphomas and leukemias. By engineering the patient’s T-cells to recognize and attack cancer cells, CAR-T has achieved impressive remission rates in cases where other treatments have failed^1^. However, these therapies are also associated with severe immune-related toxicities, particularly cytokine release syndrome (CRS) and immune effector cell-associated neurotoxicity syndrome (ICANS)^2,3^.

While CRS is often manageable, ICANS remains one of the most severe and unpredictable complications of CAR-T therapy. It occurs in approximately 20–60% of patients, depending on the CAR-T product and patient population, and typically emerges between 3 to 9 days after infusion, although cases have been reported even weeks or months later, depending on the CAR-T product used^1,2,4–6^. ICANS can present with symptoms ranging from mild confusion and language disturbances to seizures, cerebral edema, and coma, and in some cases can be fatal^2^.

Timely identification of patients at risk for ICANS is crucial to enable early therapeutic interventions, such as corticosteroids or anti-IL-6 therapies, which may mitigate neurotoxicity and improve outcomes^2,3,7–10^. However, current practice hinges on neurological assessment (e.g., ASTCT ICE scoring) after symptoms appear, constraining opportunities to intervene early^3,11,12^. Thus, there is a critical unmet need for biomarkers that reveal immune dysregulation before overt neurotoxicity.

Among such biomarkers, cytokines including IL-6, IL-15, IL-10, GM-CSF, and IL-1β are commonly elevated in ICANS and have been linked to its onset and severity^2,7,8,13^. Specifically, IL-6 plays a central role in the inflammatory cascade and is the target of the FDA-approved drug tocilizumab, making it a high-priority candidate for clinical monitoring. Retrospective studies have associated elevated IL-6 with ICANS onset, but prospective evidence demonstrating its predictive value is lacking. This gap largely reflects technological limitations – routine cytokine surveillance is uncommon because most assays are batch-based rather than random-access, too centralized, costly, and time-consuming for daily single-sample use, while others lack the sensitivity to detect clinically meaningful fluctuations^7,8,13–15^. For example, ELISA and multiplex bead panels (Luminex/MSD) are batch-oriented with multi-hour workflows^16^; ultra-sensitive digital immunoassays (e.g., Simoa) and centralized clinical ECLIA analyzers (e.g., Cobas) are expensive and impractical for on-demand single-sample runs^17,18^; and lateral-flow strips lack the precision required for serial IL-6 monitoring in this context^19–22^.

Accordingly, continuous monitoring requires a random-access, single-sample assay that can be run on demand from small serum volumes using standard laboratory infrastructure. The platform should be simple, affordable, and reproducible to support mechanistic studies, yet sufficiently precise across IL-6 concentrations relevant to ICANS, with short turnaround and minimal hands-on time. In this context, reliable quantification suitable for serial measurements is highly important, whereas extremely high analytical sensitivity is less relevant.

Here we show that routine cytokine monitoring in a standard laboratory setting could enable earlier identification of patients at risk for CAR-T-associated neurotoxicity. To achieve this, we developed a custom microfluidic bead immunoassay that combines ELISA-level accuracy with short turnaround time, minimal sample preparation, and random-access single-sample operation. This approach enabled daily cytokine tracking throughout CAR-T treatment and revealed a temporal association between IL-6 elevation and ICANS onset. Beyond this study, the assay establishes a technical foundation for future random-access, point-of-care platforms enabling individualized cytokine surveillance during cellular immunotherapies.
