## Supplementary material for "Early Detection of CAR-T-Associated Neurotoxicity via Cytokine Monitoring in Serum": Table S1

### Sheet: Table S1
Name	product	gender (male-0, female-1)	karnovsky	CRS grade	ICANS grade	Day of CRS onset	Day of CRS end	Day of ICANS onset	Day of ICANS end	Days of serum collection for IL-6
BDM-2	yescarta-1	0	100	1	0	5	10	NA	NA	[-7, 0, 2, 4, 6, 8]
MAE-3	yescarta-1	0	90	2	2	0	7	11	12	[-8, -2, -1, 0, 2, 4, 6, 8, 12]
SA-4	yescarta-1	0	100	2	0	1	5	NA	NA	[-5, 1, 3, 4, 6, 8]
NK-5	yescarta-1	1	100	1	1	1	10	9	10	[-5, 0, 1, 2, 8, 10]
SI-6	yescarta-1	0	80	2	0	0	10	NA	NA	[-5, 0, 1, 7, 9]
NS-7	yescarta-1	0	90	1	0	7	13	NA	NA	[-5, 0, 1, 6, 8]
LM-9	yescarta-1	0	90	2	0	1	6	NA	NA	[-6, 0, 2, 3, 7]
MS-10	kymriah-2	0	80	0	0	NA	NA	NA	NA	[-5, 0, 2, 4, 6, 8, 10, 13]
LA-11	yescarta-1	0	90	1	0	1	4	NA	NA	[-4, 0, 2, 4, 7, 9]
SI-12	yescarta-1	0	90	1	0	1	8	NA	NA	[-4, 0, 2, 4, 7, 9]
CL-13	yescarta-1	1	100	2	3	1	4	4	12	[-3, 0, 1, 3, 4, 7, 9, 11]
AB-14	yescarta-1	1	90	2	2	1	8	5	9	[-4, 0, 2, 3, 6, 8, 10]
SR-15	tecartus-3	1	90	2	1	3	6	9	10	[-5, -1, 1, 3, 6, 9]
AT-16	yescarta-1	0	90	3	0	1	6	NA	NA	[-3, 0, 2, 4, 6, 7, 9]
AS-17	kymriah-2	1	70	0	0	NA	NA	NA	NA	[-4, 0, 4, 7, 9]
RKD-18	yescarta-1	1	100	3	4	2	8	6	25	[-4, 0, 2, 5, 7, 9, 12]
AA-19	yescarta-1	1	100	1	2	1	7	6	9	[-4, 0, 1, 3, 5, 7]
RD-20	yescarta-1	1	100	1	3	1	4	3	5	[-5, -1, 1, 3, 6, 8, 10, 13]
SA-21	yescarta-1	0	90	1	1	4	12	6	7	[-5, -1, 1, 4, 6, 8, 11]
RA-22	yescarta-1	1	50	3	4	1	7	2	10	[-5, 0, 1, 2, 3, 4, 7, 9]
ZFB-23	yescarta-1	1	80	2	0	0	4	NA	NA	[-2, 0, 1, 2, 5, 8]
VN-24	yescarta-1	1	100	1	1	3	8	4	5	[-5, 0, 1, 2, 3, 7, 8, 9]
GB-25	tecartus-3	1	60	1	0	3	6	NA	NA	[-5, 0, 1, 2, 3, 6, 7]
ASA-26	yescarta-1	0	100	1	0	2	6	NA	NA	[-1, 0, 1, 2, 3, 4]
SR-27	yescarta-1	1	100	1	0	1	13	NA	NA	[0, 1, 2, 3, 4, 5]
SM-29	yescarta-1	0	100	3	2	1	5	5	14	[0, 1, 2, 3, 4, 6, 7]
NI-30	yescarta-1	1	90	1	0	5	10	NA	NA	[-4, 0, 1, 2, 3, 4, 7, 8]
PI-31	yescarta-1	0	100	3	3	1	8	5	40	[-1, 0, 1, 2, 5, 6]
SA-32	yescarta-1	0	100	3	1	2	3	7	11	[0, 1, 2, 3, 6, 7, 8]
SS-33	yescarta-1	1	100	1	0	1	5	NA	NA	[-1, 0, 1, 2, 3, 4, 5, 6, 7]
GC-34	yescarta-1	1	80	2	2	2	5	7	14	[-1, 0, 1, 2, 3, 4, 5, 6]
KT-35	yescarta-1	1	100	1	1	1	10	9	11	[0, 1, 2, 3, 4, 6, 7, 8]
KY-36	yescarta-1	1	60	4	2	1	6	1	6	[0, 1, 2, 3, 4, 5]
MR-37	yescarta-1	1	100	2	0	1	8	NA	NA	[0, 1, 2, 4, 5, 6, 7]
BL-38	yescarta-1	1	90	1	1	1	5	5	10	[0, 1, 2, 4, 5, 6, 7]
AB-39	yescarta-1	0	100	2	0	1	7	NA	NA	[0, 1, 4, 5, 6, 7]
IS-40	yescarta-1	0	100	1	0	6	11	NA	NA	[0, 1, 2, 3, 4, 7, 8]
MA-41	yescarta-1	0	100	1	4	2	5	4	15	[0, 1, 2, 3, 6]
EE-42	kymriah-2	0	90	2	0	0	1	NA	NA	[0, 1, 2, 3, 5, 6, 7, 8]
BZM-43	yescarta-1	0	100	1	NA	2	8	NA	NA	[0, 1, 2, 3, 6, 7, 8]
